# A global omics data sharing and analytics marketplace: Case study of a rapid data COVID-19 pandemic response platform

**DOI:** 10.1101/2020.09.28.20203257

**Authors:** Ibrahim Farah, Giada Lalli, Darrol Baker, Axel Schumacher

**Affiliations:** Shivom Ventures Limited, 71-75 Shelton Street, Covent Garden, London, England, WC2H 9JQ; Division of Psychiatry, University College London; Katholieke Universiteit Leuven, Belgium; GoldenHelix Foundation, London. England, WC2N 5AP; Novo Nordisk Research Centre Oxford, Innovation Building, Old Road Campus, Roosevelt Drive, Oxford, UK

**Keywords:** Data sharing, Cohort studies, COVID-19, Omics data, Genomics, Pandemic preparedness, SARS-CoV2, Bioinformatics, Data marketplace, Precision medicine

## Abstract

Under public health emergencies, particularly an early epidemic, it is fundamental that genetic and other healthcare data is shared across borders in both a timely and accurate manner before the outbreak of a global pandemic. However, although the COVID-19 pandemic has created a tidal wave of data, most patient data is siloed, not easily accessible, and due to low sample size, largely not actionable. Based on the precision medicine platform Shivom, a novel and secure data sharing and data analytics marketplace, we developed a versatile pandemic preparedness platform that allows healthcare professionals to rapidly share and analyze genetic data. The platform solves several problems of the global medical and research community, such as siloed data, cross-border data sharing, lack of state-of-the-art analytic tools, GDPR-compliance, and ease-of-use. The platform serves as a central marketplace of ‘discoverability’. The platform combines patient genomic & omics data sets, a marketplace for AI & bioinformatics algorithms, new diagnostic tools, and data-sharing capabilities to advance virus epidemiology and biomarker discovery. The bioinformatics marketplace contains some preinstalled COVID-19 pipelines to analyze virus- and host genomes without the need for bioinformatics expertise. The platform will be the quickest way to rapidly gain insight into the association between virus-host interactions and COVID-19 in various populations which can have a significant impact on managing the current pandemic and potential future disease outbreaks.
