## Supplementary material for "A global omics data sharing and analytics marketplace: Case study of a rapid data COVID-19 pandemic response platform": Metadata example file

### Sheet: metadata
filename	height	weight	num_dependents	religion	ethnicity	family_status	is_smoker	is_drinker	is_drug_user	education_degree	excercise	dietary_regimen	gender	comorbidity1	comorbidity2	comorbidity3	chcmi	pneumst	sofa	cpis	qsofa	cpap	antiviral	dayssympt	Mortality1	twin	handedness	exposed_carrier	travel	job_medical
testfile.vcf	178	76	3	Atheist	White/Caucasian	Separated	Former smoker	Current, drink some days	Never used recreational drugs	Vocational; Technical school / some college or university	Once or twice	Low carb	Male	type 2 diabetes mellitus			4	Present unilateral	10	8	8	No		21	No	No, not a twin	Right-handed	Yes	None	No

### Sheet: column_description
Column names	Description	Example values	DataType	Possible values
filename	Name of the file being uploaded	user3110_file2003_yearofbirth_unknown_sex_unknown.23andme.txt	text	Name of the file
height	Height in cms	165	integer values	{10, 180}
weight	weight in kgs	80	integer values	{1, 150}
num_dependents	number of dependents in the family	4	numeric values	{0, 100}
religion	Religion	Hinduism	text	Christianity, Islam, Secular, Nonreligious, Agnostic, Atheist, Hinduism, Buddhism, Chinese traditional religion, Ethnic religion, Sikhism, African traditional religion, Spiritism, Judaism, Bahá'í, Jainism, Shinto, Cao Dai, Zoroastrianism, Tenrikyo, Neo-Paganism, Unitarian Universalism, Rastafar
ethnicity	ethinicity	South Asian	text	East Asian, South Asian, White/Caucasian, Mixed (Any combination of backgrounds), Hispanic/Latino, Black, Middle Eastern or North African, Other, Prefer not to say
family_status	familty status	Married	text	Married, Common Law, Single, never married, Widowed, Divorced, Separated}
is_smoker	smoking status	Never smoked	text	Current, everyday smoker, Current, occasional smoker, Former smoker, Never smoked, Smoker current status unknown, Unknown if ever smoked}
is_drinker	alcohol consumption status	Never drank	text	Current, drink every day, Current, drink some days, Former drinker, Never drunk, Drinker current status unknown, Unknown if ever drank
is_drug_user	drug usage status	Never used recreational drugs	text	Current, every day drug user, Current, occasional drug user, Former drug user, Never used recreational drugs
education_degree	Educational qualification	University graduate; bachelor’s degree or higher	text	Year / Grade 10 (high school sophomore) or less, Year / Grade 11 or 12 (high school junior or senior), Vocational; Technical school / some college or university, University graduate; bachelor’s degree or higher
excercise	Physical activity or exrcise pattern in a week	Five or more	textt	five or more, three or four, once or twice, none
dietary_regimen	diet pattern	vegetarian	text	Lactose-free, Low carb, Low fat, No Special diet, Paleo, Vegan, Vegetarian
gender	gender	Male	text	Male, female, Transgender, prefer Not to Say
comorbidity1	Diagnosis of main comorbidity (disease). If possible, using standards, i.e. Human Disease Ontology/DOID
comorbidity2	Diagnosis of a second comorbidity (disease). If possible, using standards, i.e. Human Disease Ontology/DOID
comorbidity3	Diagnosis of a third comorbidity (disease). If possible, using standards, i.e. Human Disease Ontology/DOID
chcmi	The Charlson Comorbidity Index predicts 10-year survival in patients with multiple comorbidities. https://www.mdcalc.com/charlson-comorbidity-index-cci	7		%
pneumst	What is (was) the Pneumonia Status of the individual?
sofa	The Sequential Organ Failure Assessment (SOFA) Score is a mortality prediction score that is based on the degree of dysfunction of six organ systems. The score is calculated on admission and every 24 hours until discharge using the worst parameters measured during the prior 24 hours. https://www.mdcalc.com/sequential-organ-failure-assessment-sofa-score
cpis	The Clinical Pulmonary Infection Score (CPIS) was developed to serve as a surrogate tool to facilitate the diagnosis of ventilator-associated pneumonia (VAP). The CPIS is calculated on the basis of points assigned for various signs and symptoms of pneumonia (eg, fever and extent of oxygenation impairment). https://www.mdcalc.com/clinical-pulmonary-infection-score-cpis-ventilator-associated-pneumo…
qsofa	The quick Sepsis Related Organ Failure Assessment (qSOFA) score is a bedside tool to identify patients with suspected infection outside the intensive care unit who are at greater risk for a poor outcome. The qSOFA score can be used to identify patients at high risk of death. https://qsofa.org/
cpap	Continuous positive airway pressure (CPAP) applied
antiviral	Antiviral at diagnosis using the Drug Ontology (DRON) https://www.ebi.ac.uk/ols/ontologies/dron
dayssympt	Days with symptoms of the individual
Mortality1	Did the individual die from the condition?
twin	Is the individual a one- or two-egg twin.
handedness	Is the individual by birth left-, right- or both-handed?
exposed_carrier	Exposed to known COVID19 carrier in the last 20 days.
travel	Travel (in the last 20 days)
job_medical	Is the individual working as medical professional?
Other values (add manually)
hospitalization	Hospitalization
hospitalization_start	Date at the start of hospitalization
hospitalization_end	Date at the end of hospitalization
hospitalization_end_cause	Reason for ending hospitalization
general_symptoms_onset_date	Date of the onset of general covid-19 symptoms
dyspnea	Dyspnea
respiratory_rate	Respiratory rate at admission
respiratory_frequency	Respiratory frequency (breaths per minute)
blood_o2_saturation	Blood oxygen saturation-min value (SpO2 %)
pao2_min	PaO2 (min value, measured from arterial blood gas)
fio1_max	FiO2 (max value, setting on ventilator)
respiratory_failure	Respiratory failure
highest_respiratory_support	Highest level of respiratory support
days_ventilator	If ventilator was used, for how many days?
icu_admit	ICU admit
icu_duration	Number of days in ICU
pneumonia	Pneumonia
pneumonia_time	Days from the onset of covid-19 symptoms
lung_infiltrates	Radiographic lung infiltrates (e.g., CXR, CT) within 24 to 48 hours
lung_infiltrates_grading	Lung infilatrates grading (from 0 to 28 - worst)
pleural_effusion	Pleural effusion
ecg	Electrocardiogram
ef_echo	Ejection fraction % in echocardiogram (e.g., a left ventricular EF of about >55% is normal)
organ_failure	Multiple organ dysfunction/failure
septic_shock	Septic shock
septic_shock_time	Days from the onset of covid-19 symptoms
hepatitis	Hepatitis
pancreatitis	Pancreatitis
acute_kidney_failure	Acute kidney failure
acute_kidney_chronic	Acute on Chronic Kidney Insufficiency
ascites	Ascites
hosp_dvt	Deep vein thrombois (DVT)
hosp_thrombo	Thrombembolism (PE)
visit_date	Visit date
covid19_test	COVID19 test result
covid19_test_date	COVID19 test date (days before admission)
covid19_test_type	COVID19 type of test used
covid19_first_symptoms_date	COVID19 date of first symptoms
dry_cough	Dry cough
mucus_cough	Cough with mucus
days_cough	Days with cough
difficulty_breathing	Difficulty breathing on pain when breathing
fever	Fever
highest_temp	Highest temp (Celsius)
days_fever	Days with Fever
fatigue	Fatigue
pain_chest_heart	Pain in the chest or heart area
pain_back	Lower back pain
runny_nose	Runny nose
sore_throat	Sore throat
loss_taste_smell	Loss of taste/smell sense
sensitive_skin	Sensitive skin
diarrhea	Diarrhea
nausea	Nausea/vomiting
anhyposmia	An(hypo)osmia
ahypogeusia	A(hypo)geusia
other_symptoms	Other symptoms not present in the above
medication_survey_date	Medication Survey Date
med_ace_inhib	ACE-inhibitors (eg. Lisinopril): If so, when was this last taken?
med_angio_blocker	Angiotension II Receptor Blockers (eg. Losartan): If so, when was this last taken?
med_antibiotic	Antibiotic: If so, when was this last taken?
med_antiviral	Non-influenza antiviral (eg. HIV protease inhibitors: ritonavir, lopinavir, darunavir, atazanavir, hydroxychloroquine): If so, when was this last taken?
med_allergy	Allergy medications: If so, when was this last taken?
med_androgen	Androgen deprivation therapy: If so, when was this last taken?
med_asthma	Asthma medication: If so, when was this last taken?
med_immunosuppressor_light	Light immunosuppressive medication (eg. methotrexate, colchcine, mesalamine, low dose prednisone (<=10 mg a day)): If so, when was this last taken?
med_immunosuppressor_strong	Strong immunosuppressive medication (e.g., corticosteroids, DMARDs, anti-cytokine antibodies, MMF, Tac, given to transplant patients): If so, when was this last taken?
med_biologic	Medications called "biologics" or "monoclonal antibodies" such as abatacept (Orencia), adalimumab (Humira), anakinra (Kineret), certolizumab pegol (Cimzia), etanercept (Enbrel), golimumab (Simponi), infliximab (Inflectra, Remicade), rituximab (Rituxan), tocilizumab (Actemra), tofacitinib (Xeljanz), and upadacitinib (Rinvoq)
med_nsaid	Non-steroidal anti-inflammatory drugs (NSAIDs, eg. Ibuprofen/Motrin, Naproxen/Aleve): If so, when was this last taken?
med_anti_pyretics	Other pain/fever relievers (eg. Aspirin, Paracetamol/acetaminophen, ibuprofen (Advil)): If so, when was this last taken?
med_blood_thinner	Blood thinners (eg. Eliquis, Xarelto, Pradaxa): If so, when was this last taken?
med_vitamin_d	Vitamin D: If so, when was this last taken?
med_vitamin_c	Vitamin C: If so, when was this last taken?
med_udca	Bile acids (UDCA): If so, when was this last taken?
med_lmwh	Low-molecular-weight heparin
med_hcq	Hydroxychloroquine
med_remdesivir	Remdesivir
lab_result_date	Lab Result Date
lab_blood_type	Blood type
lab_rh_factor	Rh factor
lab_wbc	WBC (white blood cell count)
lab_mcv	Mean corpuscular volume (MCV)
lab_leukocytes	Leukocytes
lab_lymphocytes	Lymphocytes
lab_neutrophils	Neutrophils
lab_monocytes	Monocytes
lab_platelets	Platelets
lab_eosinophils	Eosinophils
lab_basophils	Basophils
lab_crp	CRP (C-reactive protein)
lab_trop_i	TROP I (Troponin-I)
lab_trop_t	TROP T (Troponin T)
lab_bnp	BNP (B-type Natriuretic Peptide)
lab_ntprobnp	NT-proBNP
lab_sgot	SGOT
lab_sgpt	SGPT
lab_ldh	LDH (Lactic acid dehydrogenase, Serum)
lab_ast	AST (Aspartate amino transferase)
lab_alt	ALT (Alanine amino transferase)
lab_bilirubin	Total Serum Bilirubin
lab_bilirubin_direct	Direct Serum Bilirubin
lab_ggt	Gamma-Glutamyl Transferase (GGT)
lab_alp	Alkaline Phosphatase (ALP)
lab_d_dimer	D-dimer
lab_albumin	Albumine
lab_il_6	IL-6 (Interleukin 6)
lab_tumor_necrosis_factor	Tumor necrosis factor - alpha
lab_serum_ferritin	Serum Ferritin
lab_hba1c	HbA1C
lab_cholesterol	Cholesterol
lab_triglycerides	Triglycerides
lab_hdl	High-density lipoprotein (HDL)
lab_ldl	Low-density lipoprotein (LDL)
lab_ace	Serum ACE level
lab_ace2r	ACE2R level
lab_hemoglobin	Hemoglobin
lab_amylase	Amylase
lab_amylase_pancr	Pancreatic Amylase
lab_lipase	Lipase
lab_urea	Blood Urea Nitrogen
lab_creatinine	Serum Creatinine
lab_cd4_count	CD4+ T cell count from peripheral blood
lab_nk_count	NK cell count from peripheral blood
lab_leukocytes_min	Leukocytes minimum value
lab_lymphocytes_min	Lymphocytes minimum value
lab_neutrophils_min	Neutrophils minimum value
lab_neutrophils_max	Neutrophils maximum value
lab_monocytes_min	Monocytes minimum value
lab_platelets_min	Platelets minimum value
lab_crp_max	CRP (C-reactive protein) maximum value
lab_creatinine_max	Serum Creatinine maximum value
lab_d_dimer_max	D-dimer maximum value
lab_albumin_min	Albumine minimum value
lab_trop_t_max	TROP T (Troponin T) maximum value
lab_bnp_max	BNP (B-type Natriuretic Peptide) maximum value
lab_sgot_max	SGOT maximum value
lab_sgpt_max	SGPT maximum value
lab_bilirubin_max	Total Serum Bilirubin maximum value
lab_bilirubin_direct_max	Direct Serum Bilirubin maximum value
lab_ggt_max	Gamma-Glutamyl Transferase (GGT) maximum value
lab_alp_max	Alkaline Phosphatase (ALP) maximum value
lab_amylase_max	Amylase maximum value
lab_amylase_pancr_max	Pancreatic Amylase maximum value
lab_lipase_max	Lipase maximum value
lab_hdl_max	High-density lipoprotein (HDL) maximum value
lab_il_6_post	IL-6 (Interleukin 6) at discharge
lab_cd4_count_min	CD4+ T cell count from peripheral blood, worst value
lab_nk_count_min	NK cell count from peripheral blood, worst value
lab_procalcitonin	Procalcitonin
lab_pk	Pyruvate Kinase
lab_na	Sodium
lab_k	Potassium

### Sheet: Column_values
135	1	1	Christianity	East Asian	Divorced	Current, everyday smoker	Current, drink every day	Current, every day drug user	University graduate; bacherlor's degree or higher	Five or more	Lactose-free	Female	Non-present	Yes	No, not a twin	Left-handed	Domestic	No
136	2	2	Islam	South Asian	Married	Current, occasional smoker	Current, drink some days	Current, occasional drug user	Vocational; Technical school / some college or university	Once or twice	Low carb	Male	Present unilateral	No	Yes, One-egg twin	Right-handed	International	Yes
137	3	3	Secular	White/Caucasian	Separated	Former smoker	Former drinker	Former drug user	Year / Grade 10 (high school sophomore) or less	Three or four	Low fat	Rather not say	Present bilateral (dual)	Unknown	Yes, Two-egg twin	Both-handed	Domestic and International	Prefer not to answer
138	4	4	Nonreligious	Mixed (Any combination of backgrounds)	Single, never married	Never smoked	Never drunk	Never used recreational drugs	Year / Grade 11 or 12 (high school junior or senior)	Usually none	No special diet	Transgender			Yes, I don't know, either one-or-two	Unknown	None	Don't know
139	5	5	Agnostic	Hispanic/Latino	Widowed	Smoker current status unknown	Drinker current status unknown				Paleo						Don't know
140	6	6	Atheist	Black	Common Law	Unknown if ever smoked	Unknown if ever drank				Vegan
141	7	7	Hinduism	Middle Eastern or North African							Vegetarian
142	8	8	Buddhism	Other
143	9	9	Chinese traditional religion	Prefer not to say
144	10	10	Ethnic religion
145	11	11	Sikhism
146	12	12	African traditional religion
147	13	13	Spiritism
148	14	14	Judaism
149	15		Bahá'í
150	16		Jainism
151	17		Shinto
152	18		Cao Dai
153	19		Zoroastrianism
154	20		Tenrikyo
155	21		Neo-Paganism
156	22		Unitarian Universalism
157	23		Rastafari
158	24
159	25
160	26
161	27
162	28
163	29
164	30
165	31
166	32
167	33
168	34
169	35
170	36
171	37
172	38
173	39
174	40
175	41
176	42
177	43
178	44
179	45
180	46
181	47
182	48
183	49
184	50
185	51
186	52
187	53
188	54
189	55
190	56
191	57
192	58
193	59
194	60
195	61
196	62
197	63
198	64
199	65
200	66
201	67
202	68
203	69
204	70
205	71
206	72
207	73
208	74
209	75
210	76
211	77
212	78
213	79
214	80
215	81
216	82
217	83
218	84
219	85
220	86
221	87
	88
	89
	90
	91
	92
	93
	94
	95
	96
	97
	98
	99
	100
	101
	102
	103
	104
	105
	106
	107
	108
	109
	110
	111
	112
	113
	114
	115
	116
	117
	118
	119
	120
	121
	122
	123
	124
	125
	126
	127
	128
	129
	130
	131
	132
	133
	134
	135
	136
	137
	138
	139
	140
	141
	142
	143
	144
	145
	146
	147
	148
	149
	150
